# Dynamics-informed deconvolutional neural networks for super-resolution identification of regime changes in epidemiological time series

**DOI:** 10.1101/2022.09.14.22279935

**Authors:** Jose M. G. Vilar, Leonor Saiz

## Abstract

Inferring the timing and amplitude of perturbations in epidemiological systems from their stochastically spread low-resolution outcomes is as relevant as challenging. It is a requirement for current approaches to overcome the need to know the details of the perturbations to proceed with the analyses. However, the general problem of connecting epidemiological curves with the underlying incidence lacks the highly effective methodology present in other inverse problems, such as super-resolution and dehazing from computer vision. Here, we develop an unsupervised physics-informed convolutional neural network approach in reverse to connect death records with incidence that allows the identification of regime changes at single-day resolution. Applied to COVID-19 data with proper regularization and model-selection criteria, the approach can identify the implementation and removal of lockdowns and other nonpharmaceutical interventions with 0.93-day accuracy over the time span of a year.
