## Supplementary Table S1 for "Dynamics-informed deconvolutional neural networks for super-resolution identification of regime changes in epidemiological time series"

### Sheet: TableS2
Date	Δ	NPI
Italy
2020-02-22	0	Quarantine of 11 municipalities in Northern Italy.
2020-03-04	0	Cancellation of exhibitions and events. Closing of all schools and universities nationwide.
2020-03-11	0	Local lockdowns extended nationwide on 2020-03-10. Closing of commercial and retail businesses, restaurants, and bars on 2020-03-12.
2020-10-08	0	Use of protection mask outdoors mandatory.
2020-10-24	0	Curfew in the Lombardy region from 2020-10-22, in the Campania region from 2020-10-23, and in the Lazio region, including the capital Rome, from 2020-10-23. Tightening of restrictions countrywide, including closing of cinemas, theatres, gyms, and swimming pools, and restricted operation hours for restaurants and bars on 2020-10-26.
2020-11-05	-1	Additional tightening of restrictions, including nationwide curfew and travel restrictions.
2021-01-07	-1	Outdoor masks compulsory countrywide
Spain
2020-03-14	0	Countrywide lockdown.
2020-07-01	0	International travel restored.
2020-09-07	0	Return to school week.
2020-10-26	1	National health emergency declared with assembly and displacement restrictions starting on 2020-10-25 at 11pm.
2021-01-13	1	Increased restrictions in multiple regions, including Basque Country, Galicia, Navarra, Mallorca, and Ibiza.
Denmark
2020-03-18	0	Prohibition of gatherings of more than ten people and closing of all shops, except grocery stores and pharmacies.
2020-12-25	-2	Closing of the retail sector.
2021-01-06	-2	Further measures to combat COVID-19, including a reduced number of attendants at private gatherings.
Switzerland
2020-03-13	0	Cancelation of classes in all educational establishments, banning all events involving more than 100 people, and partial closing of borders.
2020-03-21	2	Increased restrictions, including banning of all events or meetings over 5 people.
2020-08-31:	0	Banning transit through the country's airports of travelers from third countries traveling from countries classified by Switzerland as risk areas.
2020-09-24	0	Relaxation measures, including the Canton of Zurich allowing up to 300 people to stay in bars, restaurants, and clubs.
2020-10-23	-1	Tightened measures in multiple cantons, including limiting operation times of catering and recreation facilities, limiting public gatherings to 15 people, prioritizing remote work, and making masks mandatory in all enclosed public spaces.
England
2020-03-13	0	Multiple public event cancellations, including the Premier League, Football League, and Women’s Super League.
2020-03-23	0	First nationwide lockdown, including closure of all non-essential shops and businesses, and banning meetings of more than two people.
2020-08-21	0	Restrictions removed from North West.
2020-10-17	0	Introduction of the three-tier system on 2020-10-14, with London (all 32 boroughs and the City of London), Elmbridge, Essex, Barrow-in-Furness, York, North East Derbyshire, Erewash, and Chesterfield moving to alert level 2 on 2020-10-17.
2020-10-24	1	Third stage measures introduced in South Yorkshire on 2020-10-24 and in the Greater Manchester area on 2020-10-23, and second stage measures in Stoke-on-Trent, Coventry, and Slough on 2020-10-24.
2020-11-05	-2	Second nationwide lockdown, including closing all shops not essential to daily life, restaurants, and leisure facilities.
2020-12-02	1	Lifting of the second lockdown.
2021-01-06	1	Third nationwide lockdown, including strict curfew restrictions and closing of schools and recreational facilities.
